# Obstructive sleep apnea mediates genetic risk of Diabetes Mellitus: The Hispanic Community Health Study/Study of Latinos

**DOI:** 10.1101/2024.09.10.24313336

**Authors:** Yana Hrytsenko, Brian W. Spitzer, Heming Wang, Suzanne M. Bertisch, Kent Taylor, Olga Garcia-Bedoya, Alberto R Ramos, Martha L. Daviglus, Linda C Gallo, Carmen Isasi, Jianwen Cai, Qibin Qi, Carmela Alcantara, Susan Redline, Tamar Sofer

## Abstract

**Objective:** We sought to evaluate whether obstructive sleep apnea (OSA), and other sleep disorders, increase genetic risk of developing diabetes mellitus (DM).

**Research Design and Methods:** Using GWAS summary statistics from the DIAGRAM consortium and Million Veteran Program, we developed multi-ancestry Type 2 Diabetes (T2D) polygenic risk scores (T2D-PRSs) useful in admixed Hispanic/Latino individuals. We estimated the association of the T2D-PRS with cross-sectional and incident DM in the Hispanic Community Health Study/Study of Latinos (HCHS/SOL). We conducted a mediation analysis with T2D-PRSs as an exposure, incident DM as an outcome, and OSA as a mediator. Additionally, we performed Mendelian randomization (MR) analysis to assess the causal relationship between T2D and OSA.

**Results:** Of 12,342 HCHS/SOL participants, at baseline, 48.4% were normoglycemic, 36.6% were hyperglycemic, and 15% had diabetes, and 50.9% identified as female. Mean age was 41.5, and mean BMI was 29.4. T2D-PRSs was strongly associated with baseline DM and with incident DM. At baseline, a 1 SD increase in the primary T2D-PRS had DM adjusted odds ratio (OR) = 2.67, 95% CI [2.40; 2.97] and a higher incident DM rate (incident rate ratio (IRR) = 2.02, 95% CI [1.75; 2.33]). In a stratified analysis based on OSA severity categories the associations were stronger in individuals with mild OSA compared to those with moderate to severe OSA. Mediation analysis suggested that OSA mediates the T2D-PRS association with DM. In two-sample MR analysis, T2D-PRS had a causal effect on OSA, OR = 1.03, 95% CI [1.01; 1.05], and OSA had a causal effect on T2D, with OR = 2.34, 95% CI [1.59; 3.44].

**Conclusions:** OSA likely mediates genetic effects on T2D.
