## Supplementary Table 8 for "Obstructive sleep apnea mediates genetic risk of Diabetes Mellitus: The Hispanic Community Health Study/Study of Latinos"

### Sheet: 5_times_10_to_negative_8
exposure	outcome	SNP	effect_allele.exposure	other_allele.exposure	effect_allele.outcome	other_allele.outcome	beta.exposure	beta.outcome	eaf.exposure	eaf.outcome	se.exposure	se.outcome
OSA_BMI_adj	T2D_BMI_adj	rs17400325	C	T	C	T	0.086849	0.022	0.039371	0.04	0.016976	0.019
OSA_BMI_adj	T2D_BMI_adj	rs4886506	G	T	G	T	-0.0380176	-0.0091	0.299036	0.3	0.006591	0.0081

### Sheet: 10_to_negative_7
exposure	outcome	SNP	effect_allele.exposure	other_allele.exposure	effect_allele.outcome	other_allele.outcome	beta.exposure	beta.outcome	eaf.exposure	eaf.outcome	se.exposure	se.outcome
OSA_BMI_adj	T2D_BMI_adj	rs17400325	C	T	C	T	0.086849	0.022	0.039371	0.04	0.016976	0.019
OSA_BMI_adj	T2D_BMI_adj	rs1832582	A	G	A	G	0.0366173	-0.0011	0.3552	0.37	0.006966	0.0078
OSA_BMI_adj	T2D_BMI_adj	rs4886506	G	T	G	T	-0.0380176	-0.0091	0.299036	0.3	0.006591	0.0081
OSA_BMI_adj	T2D_BMI_adj	rs79950770	T	C	T	C	0.0554678	0.0048	0.106122	0.12	0.010653	0.012

### Sheet: 10_to_negative_5
exposure	outcome	SNP	effect_allele.exposure	other_allele.exposure	effect_allele.outcome	other_allele.outcome	beta.exposure	beta.outcome	eaf.exposure	eaf.outcome	se.exposure	se.outcome
OSA_BMI_adj	T2D_BMI_adj	rs1039779	T	G	T	G	0.0378351	0.0005	0.20676	0.21	0.008559	0.0092
OSA_BMI_adj	T2D_BMI_adj	rs10745466	A	G	A	G	-0.0352242	-0.017	0.329782	0.3	0.007257	0.0083
OSA_BMI_adj	T2D_BMI_adj	rs10786311	C	A	C	A	0.0402519	-0.019	0.185907	0.17	0.00856	0.0099
OSA_BMI_adj	T2D_BMI_adj	rs10789472	A	G	A	G	0.0333497	-0.016	0.285709	0.29	0.007194	0.0082
OSA_BMI_adj	T2D_BMI_adj	rs10955780	A	G	A	G	-0.0307758	0.009	0.366549	0.38	0.006576	0.0077
OSA_BMI_adj	T2D_BMI_adj	rs10986727	A	G	A	G	0.0300237	0.018	0.426624	0.42	0.00672	0.0076
OSA_BMI_adj	T2D_BMI_adj	rs11030376	A	C	A	C	-0.0306396	-0.026	0.497587	0.5	0.006125	0.0075
OSA_BMI_adj	T2D_BMI_adj	rs11099886	G	C	G	C	0.0304118	-0.0036	0.408321	0.42	0.006686	0.0076
OSA_BMI_adj	T2D_BMI_adj	rs11169789	A	T	A	T	0.0619452	0.032	0.065306	0.08	0.014593	0.014
OSA_BMI_adj	T2D_BMI_adj	rs111861389	T	C	T	C	0.125395	0.027	0.019066	0.018	0.029433	0.029
OSA_BMI_adj	T2D_BMI_adj	rs11210074	C	T	C	T	0.0346729	0.0073	0.299078	0.32	0.007458	0.0081
OSA_BMI_adj	T2D_BMI_adj	rs112250420	A	T	A	T	-0.0600632	-0.0087	0.068007	0.066	0.012349	0.015
OSA_BMI_adj	T2D_BMI_adj	rs11245315	T	C	T	C	0.0304235	0.0013	0.288409	0.29	0.007039	0.0082
OSA_BMI_adj	T2D_BMI_adj	rs11249638	C	T	C	T	-0.0397424	0.0079	0.194876	0.19	0.007593	0.0094
OSA_BMI_adj	T2D_BMI_adj	rs12440142	A	G	A	G	0.0371994	-0.0065	0.20488	0.21	0.008016	0.0092
OSA_BMI_adj	T2D_BMI_adj	rs138010458	T	C	T	C	0.045843	0.0028	0.102163	0.1	0.010632	0.012
OSA_BMI_adj	T2D_BMI_adj	rs144289686	C	G	C	G	0.142838	0.035	0.011035	0.015	0.035821	0.033
OSA_BMI_adj	T2D_BMI_adj	rs144624626	T	C	T	C	0.11696	0.027	0.015792	0.02	0.028795	0.029
OSA_BMI_adj	T2D_BMI_adj	rs1455802	A	C	A	C	0.0466192	-0.0082	0.104692	0.11	0.010501	0.012
OSA_BMI_adj	T2D_BMI_adj	rs148942026	G	A	G	A	0.133135	-0.034	0.019957	0.02	0.028871	0.027
OSA_BMI_adj	T2D_BMI_adj	rs1522802	A	C	A	C	0.0369441	0.052	0.209887	0.21	0.008484	0.0092
OSA_BMI_adj	T2D_BMI_adj	rs163521	G	A	G	A	0.0321874	0.013	0.404888	0.4	0.006865	0.0076
OSA_BMI_adj	T2D_BMI_adj	rs16840048	G	A	G	A	0.0435201	0.013	0.128316	0.13	0.009794	0.011
OSA_BMI_adj	T2D_BMI_adj	rs16862617	C	T	C	T	-0.0503548	-0.0022	0.121455	0.12	0.009487	0.011
OSA_BMI_adj	T2D_BMI_adj	rs17149611	C	T	C	T	-0.0481708	-0.0099	0.121617	0.13	0.009801	0.011
OSA_BMI_adj	T2D_BMI_adj	rs17400325	C	T	C	T	0.086849	0.022	0.039371	0.04	0.016976	0.019
OSA_BMI_adj	T2D_BMI_adj	rs1806495	G	C	G	C	-0.0459047	0.0019	0.125191	0.11	0.009651	0.012
OSA_BMI_adj	T2D_BMI_adj	rs1832582	A	G	A	G	0.0366173	-0.0011	0.3552	0.37	0.006966	0.0078
OSA_BMI_adj	T2D_BMI_adj	rs189292438	T	A	T	A	-0.093006	0.0054	0.027802	0.03	0.017798	0.021
OSA_BMI_adj	T2D_BMI_adj	rs2017695	A	G	A	G	-0.0318426	0.0097	0.365223	0.36	0.006289	0.0078
OSA_BMI_adj	T2D_BMI_adj	rs2029527	A	G	A	G	0.0296258	-0.0004	0.410668	0.43	0.006696	0.0075
OSA_BMI_adj	T2D_BMI_adj	rs2569877	T	C	T	C	0.0377013	0.0081	0.2407	0.24	0.007697	0.009
OSA_BMI_adj	T2D_BMI_adj	rs28474889	T	C	T	C	0.0356219	-0.0071	0.191317	0.2	0.008261	0.0094
OSA_BMI_adj	T2D_BMI_adj	rs30112	T	C	T	C	0.0375385	-0.0011	0.242908	0.25	0.007872	0.0087
OSA_BMI_adj	T2D_BMI_adj	rs301797	A	C	A	C	-0.0320822	-0.012	0.323733	0.33	0.006405	0.0079
OSA_BMI_adj	T2D_BMI_adj	rs34179442	G	A	G	A	0.0368477	-0.0091	0.443973	0.4	0.007131	0.0077
OSA_BMI_adj	T2D_BMI_adj	rs4461788	A	G	A	G	0.0364814	-0.0042	0.207184	0.19	0.008316	0.0095
OSA_BMI_adj	T2D_BMI_adj	rs4681356	A	G	A	G	0.0341695	-0.0019	0.328368	0.32	0.00729	0.008
OSA_BMI_adj	T2D_BMI_adj	rs4886506	G	T	G	T	-0.0380176	-0.0091	0.299036	0.3	0.006591	0.0081
OSA_BMI_adj	T2D_BMI_adj	rs512464	A	G	A	G	0.0389793	0.0063	0.230317	0.24	0.007731	0.0088
OSA_BMI_adj	T2D_BMI_adj	rs57172187	C	G	C	G	-0.0464	-0.018	0.108396	0.12	0.009604	0.012
OSA_BMI_adj	T2D_BMI_adj	rs585021	T	C	T	C	-0.0516218	-0.0026	0.142284	0.13	0.010084	0.011
OSA_BMI_adj	T2D_BMI_adj	rs592333	G	A	G	A	0.0318736	-0.012	0.443852	0.45	0.007157	0.0076
OSA_BMI_adj	T2D_BMI_adj	rs6060723	C	G	C	G	-0.0389498	0.031	0.177414	0.17	0.008007	0.0098
OSA_BMI_adj	T2D_BMI_adj	rs6096019	C	G	C	G	0.046999	0.0084	0.11874	0.11	0.010511	0.012
OSA_BMI_adj	T2D_BMI_adj	rs62470381	G	A	G	A	0.0482929	0.0031	0.111513	0.12	0.010247	0.012
OSA_BMI_adj	T2D_BMI_adj	rs62499604	G	A	G	A	0.0805112	-0.013	0.05321	0.05	0.018245	0.018
OSA_BMI_adj	T2D_BMI_adj	rs6474731	G	A	G	A	-0.171162	-0.019	0.016228	0.02	0.030054	0.031
OSA_BMI_adj	T2D_BMI_adj	rs6761758	T	C	T	C	-0.0321503	-0.0061	0.344692	0.34	0.006633	0.0079
OSA_BMI_adj	T2D_BMI_adj	rs6815302	C	T	C	T	0.0366771	0.002	0.213511	0.22	0.007862	0.0089
OSA_BMI_adj	T2D_BMI_adj	rs7075654	C	T	C	T	-0.0508776	-0.012	0.088277	0.09	0.010621	0.013
OSA_BMI_adj	T2D_BMI_adj	rs716886	A	G	A	G	0.0324275	-0.0025	0.324121	0.33	0.006907	0.0079
OSA_BMI_adj	T2D_BMI_adj	rs72654902	A	G	A	G	0.0767258	-0.03	0.037186	0.037	0.017964	0.021
OSA_BMI_adj	T2D_BMI_adj	rs73158236	A	G	A	G	-0.0395031	-0.016	0.170863	0.17	0.008203	0.0098
OSA_BMI_adj	T2D_BMI_adj	rs73205406	T	G	T	G	0.0827185	-0.048	0.032832	0.034	0.019863	0.021
OSA_BMI_adj	T2D_BMI_adj	rs7595937	G	T	G	T	0.033662	-0.0071	0.474599	0.49	0.006541	0.0075
OSA_BMI_adj	T2D_BMI_adj	rs7760394	T	C	T	C	0.0401049	-0.009	0.183294	0.18	0.0085	0.0096
OSA_BMI_adj	T2D_BMI_adj	rs78407761	T	C	T	C	0.0454312	0.0042	0.138131	0.16	0.010622	0.011
OSA_BMI_adj	T2D_BMI_adj	rs7971939	T	A	T	A	-0.0385132	-0.009	0.216829	0.23	0.00791	0.009
OSA_BMI_adj	T2D_BMI_adj	rs79950770	T	C	T	C	0.0554678	0.0048	0.106122	0.12	0.010653	0.012
OSA_BMI_adj	T2D_BMI_adj	rs8074645	C	T	C	T	-0.0343658	0.0001	0.413342	0.4	0.007013	0.0078
OSA_BMI_adj	T2D_BMI_adj	rs9892297	G	A	G	A	0.0334909	0.037	0.332186	0.33	0.007146	0.0079
OSA_BMI_adj	T2D_BMI_adj	rs9993698	C	T	C	T	-0.0347291	0.005	0.221639	0.22	0.007503	0.009
