## Supplementary Table 9 for "Obstructive sleep apnea mediates genetic risk of Diabetes Mellitus: The Hispanic Community Health Study/Study of Latinos"

### Sheet: 5_times_10_to_negative_8
exposure	outcome	SNP	effect_allele.exposure	other_allele.exposure	effect_allele.outcome	other_allele.outcome	beta.exposure	beta.outcome	eaf.exposure	eaf.outcome	se.exposure	se.outcome
OSA_BMI_UNadj	T2D_BMI_UNadj	rs11642015	T	C	T	C	0.0799168	0.1218	0.402639	0.4173	0.006587	0.0065
OSA_BMI_UNadj	T2D_BMI_UNadj	rs12414028	A	T	A	T	0.062833	-0.0014	0.08515	0.0862	0.011833	0.0115
OSA_BMI_UNadj	T2D_BMI_UNadj	rs12507026	T	A	T	A	0.0341241	0.0406	0.427559	0.43	0.006241	0.0064
OSA_BMI_UNadj	T2D_BMI_UNadj	rs13107325	T	C	T	C	0.0842354	0.046	0.083016	0.069	0.011504	0.0135
OSA_BMI_UNadj	T2D_BMI_UNadj	rs13409834	G	A	G	A	0.0402846	-0.0044	0.480994	0.4876	0.006379	0.0064
OSA_BMI_UNadj	T2D_BMI_UNadj	rs163521	G	A	G	A	0.0397235	0.0163	0.405046	0.3933	0.006634	0.0065
OSA_BMI_UNadj	T2D_BMI_UNadj	rs429358	C	T	C	T	-0.0534704	-0.0746	0.139963	0.1527	0.008116	0.0091
OSA_BMI_UNadj	T2D_BMI_UNadj	rs58857776	T	C	T	C	-0.0385111	-0.0306	0.407941	0.4283	0.006002	0.0065
OSA_BMI_UNadj	T2D_BMI_UNadj	rs58879558	C	T	C	T	0.0389226	0.0184	0.2333	0.218	0.007336	0.0079
OSA_BMI_UNadj	T2D_BMI_UNadj	rs7870475	C	T	C	T	-0.0333386	-0.0213	0.478791	0.4851	0.005864	0.0064
OSA_BMI_UNadj	T2D_BMI_UNadj	rs869400	T	G	T	G	-0.0501855	-0.0269	0.196128	0.1828	0.007839	0.0083

### Sheet: 10_to_negative_7
exposure	outcome	SNP	effect_allele.exposure	other_allele.exposure	effect_allele.outcome	other_allele.outcome	beta.exposure	beta.outcome	eaf.exposure	eaf.outcome	se.exposure	se.outcome
OSA_BMI_UNadj	T2D_BMI_UNadj	rs11642015	T	C	T	C	0.0799169	0.1218	0.402639	0.4173	0.006587	0.0065
OSA_BMI_UNadj	T2D_BMI_UNadj	rs12414028	A	T	A	T	0.062833	-0.0014	0.08515	0.0862	0.011833	0.0115
OSA_BMI_UNadj	T2D_BMI_UNadj	rs12507026	T	A	T	A	0.0341241	0.0406	0.427559	0.43	0.006241	0.0064
OSA_BMI_UNadj	T2D_BMI_UNadj	rs13107325	T	C	T	C	0.0842354	0.046	0.083016	0.069	0.011504	0.0135
OSA_BMI_UNadj	T2D_BMI_UNadj	rs13409834	G	A	G	A	0.0402846	-0.0044	0.480994	0.4876	0.006379	0.0064
OSA_BMI_UNadj	T2D_BMI_UNadj	rs163521	G	A	G	A	0.0397235	0.0163	0.405046	0.3933	0.006634	0.0065
OSA_BMI_UNadj	T2D_BMI_UNadj	rs429358	C	T	C	T	-0.0534704	-0.0746	0.139963	0.1527	0.008116	0.0091
OSA_BMI_UNadj	T2D_BMI_UNadj	rs58857776	T	C	T	C	-0.0385111	-0.0306	0.407941	0.4283	0.006002	0.0065
OSA_BMI_UNadj	T2D_BMI_UNadj	rs58879558	C	T	C	T	0.0389226	0.0184	0.2333	0.218	0.007336	0.0079
OSA_BMI_UNadj	T2D_BMI_UNadj	rs7870475	C	T	C	T	-0.0333386	-0.0213	0.478791	0.4851	0.005864	0.0064
OSA_BMI_UNadj	T2D_BMI_UNadj	rs869400	T	G	T	G	-0.0501855	-0.0269	0.196128	0.1828	0.007839	0.0083

### Sheet: 10_to_negative_5
exposure	outcome	SNP	effect_allele.exposure	other_allele.exposure	effect_allele.outcome	other_allele.outcome	beta.exposure	beta.outcome	eaf.exposure	eaf.outcome	se.exposure	se.outcome
OSA_BMI_UNadj	T2D_BMI_UNadj	rs1008057	T	C	T	C	0.0374027	-0.0037	0.217048	0.2251	0.007666	0.0076
OSA_BMI_UNadj	T2D_BMI_UNadj	rs10409167	G	A	G	A	0.0304962	0.0049	0.474441	0.4599	0.006344	0.0065
OSA_BMI_UNadj	T2D_BMI_UNadj	rs10513136	A	G	A	G	0.0616801	0.0299	0.059533	0.0598	0.01352	0.0138
OSA_BMI_UNadj	T2D_BMI_UNadj	rs10799781	C	T	C	T	0.0352378	-0.0066	0.234138	0.1997	0.007942	0.0081
OSA_BMI_UNadj	T2D_BMI_UNadj	rs11249638	C	T	C	T	-0.0363466	0.0084	0.194868	0.1957	0.007307	0.0081
OSA_BMI_UNadj	T2D_BMI_UNadj	rs115041073	A	G	A	G	0.0375828	-0.0112	0.143766	0.14	0.008732	0.0092
OSA_BMI_UNadj	T2D_BMI_UNadj	rs11642015	T	C	T	C	0.0799168	0.1218	0.402639	0.4173	0.006587	0.0065
OSA_BMI_UNadj	T2D_BMI_UNadj	rs11683408	T	C	T	C	0.0453653	0.0181	0.11222	0.1031	0.010124	0.0106
OSA_BMI_UNadj	T2D_BMI_UNadj	rs12414028	A	T	A	T	0.062833	-0.0014	0.08515	0.0862	0.011833	0.0115
OSA_BMI_UNadj	T2D_BMI_UNadj	rs12440265	T	A	T	A	0.0327759	-0.0052	0.217665	0.2204	0.007595	0.0077
OSA_BMI_UNadj	T2D_BMI_UNadj	rs12507026	T	A	T	A	0.0341241	0.0406	0.427559	0.43	0.006241	0.0064
OSA_BMI_UNadj	T2D_BMI_UNadj	rs12578952	G	A	G	A	-0.0325573	-0.0223	0.256314	0.2548	0.006804	0.0073
OSA_BMI_UNadj	T2D_BMI_UNadj	rs12900091	A	G	A	G	-0.0296832	0.0065	0.471413	0.4592	0.00582	0.0065
OSA_BMI_UNadj	T2D_BMI_UNadj	rs12910927	T	C	T	C	0.0433468	0.0167	0.147252	0.1576	0.008985	0.0089
OSA_BMI_UNadj	T2D_BMI_UNadj	rs12922941	G	A	G	A	-0.0323404	0.0187	0.473306	0.5113	0.00676	0.0067
OSA_BMI_UNadj	T2D_BMI_UNadj	rs13043844	G	C	G	C	-0.0370655	-0.0383	0.166588	0.173	0.007878	0.0085
OSA_BMI_UNadj	T2D_BMI_UNadj	rs13107325	T	C	T	C	0.0842354	0.046	0.083016	0.069	0.011504	0.0135
OSA_BMI_UNadj	T2D_BMI_UNadj	rs13230414	T	C	T	C	-0.0310934	-0.0103	0.251231	0.2601	0.006759	0.0073
OSA_BMI_UNadj	T2D_BMI_UNadj	rs13232655	G	A	G	A	0.0347898	-0.0119	0.236682	0.2517	0.007423	0.0073
OSA_BMI_UNadj	T2D_BMI_UNadj	rs13264909	T	A	T	A	-0.0297275	-0.021	0.423879	0.4276	0.005872	0.0065
OSA_BMI_UNadj	T2D_BMI_UNadj	rs13409834	G	A	G	A	0.0402846	-0.0044	0.480994	0.4876	0.006379	0.0064
OSA_BMI_UNadj	T2D_BMI_UNadj	rs13642	T	A	T	A	-0.0280847	-0.0132	0.35594	0.3582	0.006036	0.0066
OSA_BMI_UNadj	T2D_BMI_UNadj	rs139814803	A	G	A	G	-0.107547	0.0105	0.019017	0.0245	0.021275	0.0229
OSA_BMI_UNadj	T2D_BMI_UNadj	rs1458167	T	C	T	C	0.0287196	0.0259	0.472797	0.475	0.006113	0.0064
OSA_BMI_UNadj	T2D_BMI_UNadj	rs148942026	G	A	G	A	0.118745	-0.0099	0.019943	0.0226	0.027201	0.0239
OSA_BMI_UNadj	T2D_BMI_UNadj	rs163521	G	A	G	A	0.0397235	0.0163	0.405046	0.3933	0.006634	0.0065
OSA_BMI_UNadj	T2D_BMI_UNadj	rs16840048	G	A	G	A	0.0435785	0.0178	0.128383	0.1348	0.009382	0.0094
OSA_BMI_UNadj	T2D_BMI_UNadj	rs16859408	C	T	C	T	0.0436245	0.0167	0.142599	0.1515	0.009078	0.0089
OSA_BMI_UNadj	T2D_BMI_UNadj	rs16873698	T	G	T	G	-0.0413117	-0.0053	0.159933	0.1756	0.008258	0.0085
OSA_BMI_UNadj	T2D_BMI_UNadj	rs17016413	T	C	T	C	0.0323559	0.0155	0.233307	0.2442	0.007469	0.0074
OSA_BMI_UNadj	T2D_BMI_UNadj	rs17149611	C	T	C	T	-0.0481582	-0.0147	0.121572	0.1293	0.009401	0.0096
OSA_BMI_UNadj	T2D_BMI_UNadj	rs17194550	A	C	A	C	-0.0726556	0.0132	0.046215	0.0541	0.014936	0.0155
OSA_BMI_UNadj	T2D_BMI_UNadj	rs17209532	A	G	A	G	-0.0335723	0.0016	0.265706	0.3005	0.007097	0.007
OSA_BMI_UNadj	T2D_BMI_UNadj	rs17400325	C	T	C	T	0.0794773	0.0104	0.039428	0.0382	0.016099	0.0173
OSA_BMI_UNadj	T2D_BMI_UNadj	rs1832582	A	G	A	G	0.0331388	-0.0042	0.3552	0.3668	0.006653	0.0066
OSA_BMI_UNadj	T2D_BMI_UNadj	rs2017695	A	G	A	G	-0.0297461	0.0065	0.365175	0.3537	0.006041	0.0066
OSA_BMI_UNadj	T2D_BMI_UNadj	rs2124532	T	A	T	A	0.0341743	0.0109	0.415005	0.4168	0.00702	0.0066
OSA_BMI_UNadj	T2D_BMI_UNadj	rs2200807	G	A	G	A	0.0318339	0.0189	0.281243	0.2896	0.006906	0.007
OSA_BMI_UNadj	T2D_BMI_UNadj	rs2277339	G	T	G	T	-0.0465551	0.0318	0.103939	0.1039	0.009335	0.0106
OSA_BMI_UNadj	T2D_BMI_UNadj	rs2436994	C	G	C	G	-0.0322082	-0.0125	0.34636	0.3534	0.006151	0.0069
OSA_BMI_UNadj	T2D_BMI_UNadj	rs253411	A	T	A	T	-0.0312967	-0.0432	0.334018	0.3304	0.006241	0.0068
OSA_BMI_UNadj	T2D_BMI_UNadj	rs2569877	T	C	T	C	0.033516	-0.0067	0.240745	0.2322	0.007346	0.0079
OSA_BMI_UNadj	T2D_BMI_UNadj	rs2591154	T	A	T	A	0.0448357	-0.0134	0.119753	0.117	0.00962	0.0101
OSA_BMI_UNadj	T2D_BMI_UNadj	rs261966	C	T	C	T	0.0297675	0.0134	0.406025	0.421	0.006479	0.0064
OSA_BMI_UNadj	T2D_BMI_UNadj	rs281776	T	G	T	G	-0.0358998	0.0008	0.200765	0.191	0.007497	0.0082
OSA_BMI_UNadj	T2D_BMI_UNadj	rs283208	C	A	C	A	0.0347898	0.0154	0.259822	0.2696	0.007024	0.0072
OSA_BMI_UNadj	T2D_BMI_UNadj	rs2962263	C	T	C	T	0.0452687	-0.0086	0.141702	0.1218	0.010041	0.0097
OSA_BMI_UNadj	T2D_BMI_UNadj	rs34179442	G	A	G	A	0.0295841	-0.0067	0.443942	0.4018	0.006785	0.0066
OSA_BMI_UNadj	T2D_BMI_UNadj	rs34533430	C	A	C	A	0.0533787	0.0368	0.071491	0.0667	0.012005	0.0135
OSA_BMI_UNadj	T2D_BMI_UNadj	rs35649025	T	C	T	C	0.0304613	0.0348	0.336726	0.3359	0.006519	0.0067
OSA_BMI_UNadj	T2D_BMI_UNadj	rs429358	C	T	C	T	-0.0534704	-0.0746	0.139963	0.1527	0.008116	0.0091
OSA_BMI_UNadj	T2D_BMI_UNadj	rs4744136	A	G	A	G	0.0303478	-0.0151	0.372633	0.3775	0.006363	0.0066
OSA_BMI_UNadj	T2D_BMI_UNadj	rs56331332	A	G	A	G	-0.0377008	0.0097	0.173129	0.1674	0.007772	0.0088
OSA_BMI_UNadj	T2D_BMI_UNadj	rs57268239	A	C	A	C	-0.0450664	-0.0047	0.116777	0.1285	0.009254	0.0097
OSA_BMI_UNadj	T2D_BMI_UNadj	rs58100114	G	T	G	T	-0.0596428	0.012	0.06881	0.0686	0.011742	0.0127
OSA_BMI_UNadj	T2D_BMI_UNadj	rs58857776	T	C	T	C	-0.0385111	-0.0306	0.407941	0.4283	0.006002	0.0065
OSA_BMI_UNadj	T2D_BMI_UNadj	rs588660	G	A	G	A	-0.0320254	-0.0209	0.427375	0.4171	0.006027	0.0065
OSA_BMI_UNadj	T2D_BMI_UNadj	rs58879558	C	T	C	T	0.0389226	0.0184	0.2333	0.218	0.007336	0.0079
OSA_BMI_UNadj	T2D_BMI_UNadj	rs6096019	C	G	C	G	0.0451072	0.0067	0.118753	0.1093	0.010046	0.0105
OSA_BMI_UNadj	T2D_BMI_UNadj	rs62266375	G	C	G	C	0.033457	0.011	0.459694	0.4749	0.006814	0.0065
OSA_BMI_UNadj	T2D_BMI_UNadj	rs62545836	T	C	T	C	-0.0435507	-0.0257	0.115902	0.1189	0.008944	0.0099
OSA_BMI_UNadj	T2D_BMI_UNadj	rs6484367	A	G	A	G	0.0292316	0.0143	0.47614	0.4915	0.00632	0.0064
OSA_BMI_UNadj	T2D_BMI_UNadj	rs6658861	A	G	A	G	0.0318407	0.0088	0.38382	0.3797	0.006508	0.0066
OSA_BMI_UNadj	T2D_BMI_UNadj	rs6948912	C	T	C	T	-0.0337947	-0.0273	0.325475	0.3252	0.006318	0.0069
OSA_BMI_UNadj	T2D_BMI_UNadj	rs6955671	C	T	C	T	0.0298325	0.0001	0.472901	0.4564	0.006161	0.0072
OSA_BMI_UNadj	T2D_BMI_UNadj	rs7085042	C	T	C	T	-0.0482946	-0.01	0.087866	0.0841	0.01021	0.0116
OSA_BMI_UNadj	T2D_BMI_UNadj	rs72695721	A	C	A	C	-0.035907	0.007	0.228696	0.2593	0.007502	0.0075
OSA_BMI_UNadj	T2D_BMI_UNadj	rs7524551	G	A	G	A	0.0342729	0.0105	0.327543	0.3277	0.006653	0.0069
OSA_BMI_UNadj	T2D_BMI_UNadj	rs7530422	A	G	A	G	0.0304342	-0.0107	0.436446	0.4281	0.006647	0.0066
OSA_BMI_UNadj	T2D_BMI_UNadj	rs765231	C	T	C	T	-0.03005	-0.0131	0.388826	0.3703	0.006045	0.0067
OSA_BMI_UNadj	T2D_BMI_UNadj	rs775722	C	T	C	T	-0.031468	-0.0262	0.438874	0.4414	0.0062	0.0065
OSA_BMI_UNadj	T2D_BMI_UNadj	rs7813742	G	T	G	T	-0.0343058	-0.024	0.217819	0.2203	0.00706	0.0077
OSA_BMI_UNadj	T2D_BMI_UNadj	rs78389379	T	C	T	C	0.0779855	-0.0257	0.038292	0.038	0.018576	0.0177
OSA_BMI_UNadj	T2D_BMI_UNadj	rs78407761	T	C	T	C	0.0475513	0.0135	0.138177	0.1595	0.010191	0.009
OSA_BMI_UNadj	T2D_BMI_UNadj	rs7848492	C	T	C	T	-0.0451585	0.0016	0.118962	0.1289	0.008891	0.0096
OSA_BMI_UNadj	T2D_BMI_UNadj	rs78608249	T	C	T	C	0.0324595	0.0161	0.281853	0.2831	0.007114	0.0071
OSA_BMI_UNadj	T2D_BMI_UNadj	rs7870475	C	T	C	T	-0.0333386	-0.0213	0.478791	0.4851	0.005864	0.0064
OSA_BMI_UNadj	T2D_BMI_UNadj	rs7903146	T	C	T	C	-0.0326224	0.3142	0.295499	0.2908	0.006316	0.007
OSA_BMI_UNadj	T2D_BMI_UNadj	rs869400	T	G	T	G	-0.0501855	-0.0269	0.196128	0.1828	0.007839	0.0083
OSA_BMI_UNadj	T2D_BMI_UNadj	rs893007	C	A	C	A	-0.0314762	-0.0021	0.302349	0.2948	0.006394	0.007
OSA_BMI_UNadj	T2D_BMI_UNadj	rs9277988	C	T	C	T	0.0349375	0.0089	0.197848	0.1911	0.007736	0.0085
OSA_BMI_UNadj	T2D_BMI_UNadj	rs9375031	C	T	C	T	-0.0270547	-0.0249	0.452405	0.444	0.005912	0.0064
OSA_BMI_UNadj	T2D_BMI_UNadj	rs9834688	G	A	G	A	0.0310984	0.0023	0.47657	0.4788	0.006193	0.0062
OSA_BMI_UNadj	T2D_BMI_UNadj	rs9856804	G	C	G	C	-0.0342364	-0.0182	0.278543	0.298	0.006805	0.007
OSA_BMI_UNadj	T2D_BMI_UNadj	rs9964328	C	G	C	G	0.0296539	0.0331	0.343603	0.3539	0.006605	0.0067
